# TRANSGENERATIONAL EFFECT OF EARLY CHILDHOOD FAMINE EXPOSURE IN THE COHORT OF LENINGRAD SIEGE SURVIVORS’ OFFSPRING

**DOI:** 10.1101/2022.11.04.22281954

**Authors:** Kristina Tolkunova, Dmitrii Usoltsev, Ekaterina Moguchaia, Maria Boyarinova, Ekaterina Kolesova, Anastasia Erina, Trudy Voortman, Elena Vasilyeva, Anna Kostareva, Evgeny Shlyakhto, Alexandra Konradi, Oxana Rotar, Mykyta Artomov

**Author notes:** contributed equally (Kristina Tolkunova, Dmitrii Usoltsev).

## Abstract

**Introduction:** Environmental exposure during early life development can affect disease risk in late-life period. There is little data on the transmission of phenotypic features from famine-exposed individuals to the next generations.

**Objective:** The purpose of our study was to investigate the association of parental starvation in the perinatal period and the period of early childhood with the phenotypic features observed in two generations of descendants of Leningrad Siege survivors (DLSS).

**Design and methods:** We examined 54 children and 30 grandchildren of 58 besieged Leningrad residents who suffered from starvation in early childhood and prenatal age during the Second World War. Controls from the population-based national epidemiological ESSE-RF study (n=175) were matched on sex, age and body mass index (BMI). Anthropometry, blood pressure (BP) measurement, and blood tests were performed for both groups. Sociodemographic and lifestyle information was collected via questionnaires. Phenotypes of controls and descendants (combined and children and grandchildren separately) were compared, taking into account multiple testing.

**Results:** Comparison of two generations descendants with corresponding control groups revealed significantly higher creatinine level and lower glomerular filtration rate (GFR), both in meta-analysis and in both generations independently. The mean values of GFR for all groups were detected within the normal range. Additionally, independent of the creatinine level, differences in the eating pattern were detected: insufficient fish consumption and excessive red meat consumption were significantly more frequent in the children of the Leningrad siege survivors compared with controls. BP and blood lipids did not differ between the groups.

**Conclusions:** Ancestral famine exposure in the prenatal period and early childhood may contribute to a decrease of in kidney filtration capacity and altered eating pattern in at least two generations of besieged Leningrad offspring.
