## Supplementary Tables for "TRANSGENERATIONAL EFFECT OF EARLY CHILDHOOD FAMINE EXPOSURE IN THE COHORT OF LENINGRAD SIEGE SURVIVORS’ OFFSPRING"

### Sheet: Supplementary table S1
		Metanalys									The first generation									The second generation
Phenotype_description	Phenotype	DLSS_meta: median [Q25;Q75]	controls_meta: median [Q25;Q75]	beta_meta	OR_meta	P_meta	DLSS_proportion of missing values	controls_proportion of missing values			DLSS_1gen: median [Q25;Q75]	controls_1gen: median [Q25;Q75]	beta_1gen	OR_1gen	P_1gen	DLSS_1gen_proportion of missing values	controls_1gen_proportion of missing values			DLSS_2gen: median [Q25;Q75]	controls_2gen: median [Q25;Q75]	beta_2gen	OR_2gen	P_2gen	DLSS_2gen_proportion of missing values	controls_2gen_proportion of missing values
Food consumption PC2	PC2_food	-0.56 [-1.29;0.265838695780251]	0.31 [-0.37;0.926102494792796]	-1.06	0.346456	3.76978e-09	0	0			-0.58 [-1.28;0.357650932677247]	0.29 [-0.53;1.00801005831856]	-1	0.367879	2.14733e-06	0	0			-0.51 [-1.19;0.119889924185311]	0.52 [-0.08;0.779740265486389]	-1.243	0.288517	0.000528875	0	0
GFR, ml/min/1.73	GFR	94.01 [84.37;102.1425]	102.5 [96.57;110.655]	-0.08	0.923116	3.9397e-08	0	0			91.39 [81.69;98.6875]	99.23 [94.17;103.59]	-0.076	0.926816	1.09442e-05	0	0			112.63 [95.04;117.055]	120.71 [113.1;122.765]	-0.179	0.836106	0.000455762	0	0
Creatinine, mmol/l	crea	72.2 [65.12;83]	65 [59.5;72]	0.092	1.09636	1.36689e-07	0	0			71.8 [65.43;81.65]	64 [59;70.5]	0.071	1.07358	9.70719e-05	0	0			76.05 [64.72;88.725]	69 [60;75]	0.208	1.23121	0.000355594	0	0
Insufficient consumption of fish, n (%)	LFISH	44 [57.89%]	46 [26.29%]	1.361	3.90009	3.15187e-06	0	0			28 [51.85%]	31 [24.41%]	1.197	3.31017	0.000522607	0	0			16 [72.73%]	15 [31.25%]	1.897	6.66587	0.0015119	0	0
Excessive red meat consumption, n (%)	M2_51_norm	58 [76.31%]	88 [50.03%]	1.168	3.21556	0.000179629	0	0			43 [79.63%]	62 [48.82%]	1.39	4.01485	0.000310231	0	0			15 [68.18%]	26 [54.17%]	0.653	1.9213	0.23785	0	0
Laboratory biomarkers PC1	PC1_biomarkers	0.36 [-0.81;1.35629789608115]	-0.17 [-1.23;0.970754136792132]	0.334	1.39654	0.00310134	0	0			1 [-0.08;1.55047612695502]	0.26 [-0.49;1.27036658850793]	0.307	1.35934	0.0180142	0	0			-1.08 [-1.38;-0.478627459006755]	-1.59 [-2.28;-0.807324418900172]	0.666	1.94644	0.0262473	0	0
Leptin, ng/ml	leptin	13.98 [5.73;30.09]	10.75 [4.87;23.545]	0.037	1.03769	0.00311838	0.04	0			20.31 [8.3;33.36]	13.14 [6.62;25.47]	0.031	1.03149	0.0326851	0.04	0			9.32 [4.06;17.88]	5.79 [3.04;10.7075]	0.059	1.06078	0.0513395	0.05	0
Excess salt intake, n (%)	HSALT	24 [31.58%]	87 [50.58%]	-0.814	0.443082	0.00557436	0	0.02			18 [33.33%]	62 [49.21%]	-0.707	0.493121	0.0415565	0	0.01			6 [27.27%]	25 [54.35%]	-1.199	0.301496	0.0387359	0	0.04
Diabetes, n (%)	DIS17	7 [9.21%]	2 [1.16%]	2.327	10.2472	0.00682824	0	0.02			6 [11.11%]	2 [1.61%]	2.143	8.52497	0.015023	0	0.02			1 [0.045%]	0 [0%]		1	0.3143	0	0
HDL, mmol/l	hdlp	1.45 [1.18;1.68]	1.31 [1.1;1.54]	1.08	2.94468	0.0094666	0	0			1.44 [1.15;1.68]	1.29 [1.1;1.535]	1.074	2.92706	0.0304857	0	0			1.46 [1.32;1.6675]	1.35 [1.15;1.575]	1.232	3.42808	0.132444	0	0
Lifestyle PC1	PC1_life	1.1 [-1.2;1.39419449679374]	-0.97 [-1.26;1.33485414634801]	0.232	1.26112	0.0334805	0	0			1.17 [-1.18;1.40538937881354]	-0.88 [-1.25;1.34151325060865]	0.303	1.35391	0.0274692	0	0			-1.1 [-1.26;1.35197300249448]	-1.09 [-1.28;1.31853393895736]	0.08	1.08329	0.691165	0	0
Diseases PC1	PC1_dis	-0.33 [-1.57;1.47826293549883]	0.45 [-1.26;1.62440903087494]	-0.195	0.822835	0.0459101	0	0			-0.91 [-2.17;0.507719525214231]	-0.37 [-1.67;0.811682262301638]	-0.203	0.816278	0.0717676	0	0			1.69 [-0.29;2.43886124645465]	1.78 [1.21;2.32445991147507]	-0.273	0.761093	0.201678	0	0
Never smoked, n (%)	M4_1b	35 [46.05%]	102 [58.29%]	-0.534	0.586255	0.0641306	0	0			22 [40.74%]	71 [55.91%]	-0.648	0.523091	0.0701164	0	0			13 [59.09%]	31 [64.58%]	-0.239	0.787415	0.65927	0	0
Average sleep duration, hours	M7_1	8 [7;8]	7 [7;8]	0.206	1.22875	0.0791258	0	0.03			7.5 [7;8]	7 [6.5;8]	0.065	1.06716	0.651846	0	0.03			8 [7;9]	7 [7;8]	0.483	1.62093	0.031864	0	0.02
Waist circumference ≥80 cm for females and ≥94 cm for males n (%)	AO_94_80	47 [61.84%]	93 [53.14%]	0.647	1.9098	0.0887144	0	0			41 [75.93%]	86 [67.72%]	0.502	1.65202	0.23993	0	0			6 [27.27%]	7 [14.58%]	1.725	5.61252	0.0675281	0	0
Achieving BP <130/80 mm Hg.**, n (%)	effBP2	4 [25%]	5 [15.15%]	1.562	4.76835	0.0929272	0	0			4 [25%]	4 [12.9%]	1.649	5.20178	0.102349	0	0			0 [0%]	0 [0%]		1	1	0	0
Awareness about hypertension in hypertensive participants, n (%)	M8_6	39 [51.32%]	72 [41.14%]	0.473	1.6048	0.111349	0	0			33 [61.11%]	62 [48.82%]	0.519	1.68035	0.13383	0	0			6 [27.27%]	10 [20.83%]	0.434	1.54342	0.479787	0	0
Fasting glucose, mmol/l (patients with DM were excluded)	gluc	5.19 [4.81;5.58]	5.045 [4.62;5.52]	0.375	1.45499	0.119	0	0			5.29 [4.97;5.61]	5.12 [4.82;5.58]	0.217	1.24234	0.429	0	0			4.96 [ 4.55;5.3]	4.64 [4.35;5.36 ]	0.923	2.51683	0.0843	0	0
DBP, mm Hg	DBP	81.5 [75.75;89.25]	80 [72.5;86]	0.022	1.02224	0.125604	0	0			84.25 [77.62;90.5]	82.5 [77;88.25]	0.018	1.01816	0.271967	0	0			76.75 [70.12;82.75]	72.5 [67.62;80]	0.039	1.03977	0.177062	0	0
HDL in males <1.0 and in females <1.2 mmol/l*, n (%)	grHDL2	14 [18.42%]	46 [26.44%]	-0.537	0.584499	0.138639	0	0.01			13 [24.07%]	38 [30.16%]	-0.396	0.673007	0.316243	0	0.01			1 [4.55%]	8 [16.67%]	-1.445	0.235746	0.199211	0	0
Cholesterol-lowering therapy, n (%)	M8_39	3 [3.95%]	2 [1.15%]	1.29	3.63279	0.165982	0	0.01			3 [5.56%]	2 [1.59%]	1.25	3.49034	0.182348	0	0.01			0	0		1	1	0	0
Currently working, n (%)	Standing	60 [78.95%]	149 [85.63%]	-0.479	0.619402	0.179816	0	0.01			41 [75.93%]	106 [84.13%]	-0.588	0.555437	0.151188	0	0.01			19 [86.36%]	43 [89.58%]	-0.227	0.796921	0.780923	0	0
Total cholesterol>4.9 mmol/l*, n (%)	grCHOL2	57 [75%]	119 [68%]	0.428	1.53419	0.199305	0	0			47 [87.04%]	98 [77.17%]	0.755	2.12761	0.10366	0	0			10 [45.45%]	21 [43.75%]	0.026	1.02634	0.960917	0	0
Insufficient sleep duration, n (%)	M7_1_dop	1 [1.32%]	8 [4.71%]	-1.352	0.258722	0.208513	0	0.03			1 [1.85%]	5 [4.07%]	-0.765	0.465334	0.498651	0	0.03			0 [0%]	3 [0.063%		1	0.5461	0	0.023
Vegetarian, n (%)	M2_51_no	1 [1.32%]	8 [4.57%]	-1.3	0.272532	0.225799	0	0			1 [1.85%]	6 [4.72%]	-0.989	0.371948	0.369093	0	0			0 [0%]	2 [0.042%]		1	1	0	0
Subjectively, the state of health is better than that of peers, n (%)	M6_2	28 [36.84%]	51 [29.31%]	0.344	1.41058	0.237348	0	0.01			21 [38.89%]	36 [28.57%]	0.501	1.65037	0.147571	0	0.01			7 [31.82%]	15 [31.25%]	0.036	1.03666	0.948729	0	0
Adiponectin, mcg/ml	adiponectin	11.63 [7.57;16.07]	9.11 [5.65;14.415]	0.02	1.0202	0.249634	0.04	0			11.59 [7.54;15.6375]	10.38 [5.47;15.825]	0.016	1.01613	0.447592	0.04	0			12.11 [9.96;16.66]	8.38 [6.07;11.315]	0.033	1.03355	0.369604	0.05	0
Smoking in the past, n (%)	M4_1c	22 [28.95%]	39 [22.29%]	0.354	1.42476	0.259916	0	0			17 [31.48%]	28 [22.05%]	0.452	1.57145	0.221908	0	0			5 [22.73%]	11 [22.92%]	-0.017	0.983144	0.97762	0	0
Hypertension, n (%)	AH	34 [44.74%]	66 [37.71%]	0.344	1.41058	0.261469	0	0			29 [53.7%]	58 [45.67%]	0.356	1.42761	0.309668	0	0			5 [22.73%]	8 [16.67%]	0.557	1.74543	0.421869	0	0
Lifestyle PC2	PC2_life	-0.02 [-0.96;0.494254286628989]	0.08 [-0.7;0.476191938736953]	-0.129	0.878974	0.265375	0	0			-0.02 [-0.96;0.540599900256156]	0.08 [-0.69;0.476368161458386]	-0.105	0.900325	0.459552	0	0			-0.13 [-0.89;0.456899180100872]	0.08 [-0.96;0.47531082512979]	-0.154	0.857272	0.465843	0	0
Subjectively excellent state of health, n (%)	M6_1	2 [2.63%]	9 [5.14%]	-0.766	0.464869	0.344844	0	0			1 [1.85%]	2 [1.57%]	0.104	1.1096	0.933376	0	0			1 [4.55%]	7 [14.58%]	-1.281	0.277759	0.24855	0	0
More than 50% of income is spent on food, n (%)	M9_2	32 [42.11%]	83 [47.98%]	-0.244	0.783488	0.392383	0	0.01			26 [48.15%]	67 [53.6%]	-0.187	0.829444	0.57274	0	0.02			6 [27.27%]	16 [33.33%]	-0.275	0.759572	0.635373	0	0
Food consumption PC1	PC1_food	-0.04 [-1;0.666982344735536]	0.03 [-0.79;0.904033674227348]	-0.104	0.901225	0.408423	0	0			0.22 [-1.11;0.902765941775728]	0.07 [-0.63;0.957408063958411]	-0.098	0.906649	0.505429	0	0			-0.39 [-0.68;0.330486165537235]	-0.11 [-0.99;0.544574774450277]	-0.103	0.902127	0.683974	0	0
BMI≥30 kg/m2, n (%)	BMI_obes	17 [22.37%]	33 [18.86%]	0.442	1.55582	0.4198	0	0			16 [29.63%]	29 [22.83%]	0.645	1.90599	0.315903	0	0			1 [4.55%]	4 [8.33%]	-0.799	0.449779	0.569126	0	0
Currently smoking, n (%)	M4_1a	18 [23.68%]	34 [19.43%]	0.265	1.30343	0.434591	0	0			14 [25.93%]	28 [22.05%]	0.195	1.21531	0.619179	0	0			4 [18.18%]	6 [12.5%]	0.482	1.61931	0.515227	0	0
Triglycerides, mmol/l	Tg	0.98 [0.69;1.4825]	1.19 [0.82;1.595]	-0.18	0.83527	0.442288	0	0			1.04 [0.82;1.6]	1.27 [0.96;1.755]	-0.106	0.899425	0.670943	0	0			0.72 [0.5;1.27]	0.86 [0.62;1.1975]	-0.646	0.524138	0.291452	0	0
SBP, mm Hg.	SBP	131.5 [120.38;139.25]	129.5 [120;140]	0.006	1.00602	0.465958	0	0			131.75 [122.38;146.125]	132 [123.75;140.5]	0.002	1.002	0.84715	0	0			130 [116;136.25]	120 [110;126.25]	0.039	1.03977	0.0824452	0	0
Excessive sitting position, n (%)	SITHIGH	19 [27.14%]	31 [22.63%]	0.247	1.28018	0.466951	0.08	0.22			12 [24%]	21 [21.43%]	0.144	1.15488	0.728358	0.07	0.23			7 [35%]	10 [25.64%]	0.524	1.68877	0.404984	0.09	0.19
Total cholesterol, mmol/l	chol	5.57 [4.67;6.46]	5.39 [4.7;6.2]	0.089	1.09308	0.491567	0	0			6.04 [5.12;6.59]	5.74 [5;6.59]	0.111	1.11739	0.458984	0	0			4.76 [4.09;5.61]	4.72 [4.05;5.2975]	0.136	1.14568	0.646535	0	0
Diseases PC2	PC2_dis	-0.53 [-1.15;1.05907958673161]	-0.3 [-1.14;1.14011594141227]	-0.073	0.929601	0.495492	0	0			-0.63 [-1.16;0.473384049350971]	-0.49 [-1.13;0.862068035462837]	-0.159	0.852996	0.230446	0	0			1.12 [-0.82;1.41945244636468]	0.37 [-1.17;1.38722462579964]	0.112	1.11851	0.577348	0	0
Triglycerides>1.7 mmol/l*, n (%)	grTG2	15 [19.74%]	40 [22.99%]	-0.22	0.802519	0.536369	0	0.01			13 [24.07%]	35 [27.78%]	-0.248	0.78036	0.525928	0	0.01			2 [9.09%]	5 [10.42%]	-0.088	0.915761	0.921385	0	0
LDL>3.0 mmol/l*, n (%)	grLDL2	54 [71.05%]	120 [68.57%]	0.159	1.17234	0.617934	0	0			45 [83.33%]	97 [76.38%]	0.54	1.71601	0.21354	0	0			9 [40.91%]	23 [47.92%]	-0.32	0.726149	0.54703	0	0
Awareness about hypercholesterolemia, n (%)	M8_38	20 [26.32%]	42 [24%]	0.158	1.17117	0.629846	0	0			19 [35.19%]	38 [29.92%]	0.278	1.32049	0.424351	0	0			1 [4.55%]	4 [8.33%]	-0.659	0.517368	0.567067	0	0
Excessive consumption of sugar, n (%)	HSUG	47 [61.84%]	108 [63.91%]	-0.091	0.913018	0.75201	0	0.03			32 [59.26%]	81 [66.39%]	-0.337	0.713909	0.328626	0	0.04			15 [68.18%]	27 [57.45%]	0.475	1.60801	0.387187	0	0.02
AHT in hypertensive participants, n (%)	AH_dop	16 [47.06%]	33 [50%]	-0.132	0.876341	0.771539	0	0			16 [55.17%]	31 [53.45%]	-0.001	0.999	0.997997	0	0			0 [0%]	2 [0.25%]		1	0.5238	0	0
Achieving BP < 140/90 mm Hg.**, n (%)	effBP1	7 [43.75%]	17 [51.52%]	0.172	1.18768	0.797335	0	0			7 [43.75%]	15 [48.39%]	0.262	1.29953	0.708847	0	0			0 [0%]	1 [50%]		1	1	0	0
LDL, mmol/l	ldlp	3.45 [2.68;4.3825]	3.48 [2.85;4.17]	0.026	1.02634	0.855942	0	0			3.75 [3.15;4.6275]	3.72 [3.1;4.49]	0.034	1.03458	0.836856	0	0			2.74 [2.24;3.365]	2.96 [2.26;3.325]	0.13	1.13883	0.699136	0	0
Fasting hyperglycemia above 5.6 mmol/l, n (%)	HyperGLU_56new	16 [21.05%]	35 [20.11%]	0.049	1.05022	0.887399	0	0.01			13 [24.07%]	30 [23.81%]	-0.035	0.965605	0.92776	0	0.01			3 [13.64%]	5 [10.42%]	0.446	1.56205	0.596571	0	0
Walking time per day, minutes	M3_2	60 [40;90]	60 [30;112.5]	0	1	0.887555	0.18	0.07			60 [40;90]	60 [30;120]	0.003	1.003	0.432145	0.15	0.1			60 [52.5;82.5]	60 [30;82.5]	-0.004	0.996008	0.600775	0.27	0
Laboratory biomarkers PC2	PC2_biomarkers	0.1 [-0.85;1.09774208132982]	-0.14 [-0.91;0.861948085322241]	0.016	1.01613	0.894427	0	0			0.13 [-0.9;1.13623051276906]	-0.03 [-0.89;0.896329104754874]	0.023	1.02327	0.863676	0	0			0.03 [-0.7;0.922004588515336]	-0.3 [-0.93;0.511530546603504]	0.038	1.03873	0.89516	0	0
Higher education, n (%)	Education	47 [61.84%]	109 [62.64%]	-0.037	0.963676	0.896802	0	0.01			36 [66.67%]	69 [54.76%]	0.505	1.65699	0.143408	0	0.01			11 [50%]	40 [83.33%]	-1.631	0.195734	0.00504147	0	0
Sufficient consumption of vegetables and fruits, n (%)	LFVI	26 [34.21%]	59 [33.71%]	0.01	1.01005	0.974017	0	0			18 [33.33%]	38 [29.92%]	0.126	1.13428	0.721139	0	0			8 [36.36%]	21 [43.75%]	-0.296	0.743787	0.581681	0	0
Alcohol intake, n (%)	ALC	68 [90.67%]	156 [90.7%]	-0.01	0.99005	0.983051	0.01	0.02			46 [86.79%]	113 [90.4%]	-0.33	0.718924	0.51722	0.02	0.02			22 [100%]	43 [91.49%]	16.905	2.19659e+07	0.993179	0	0.02
Notes: p - significance level, n-quantity, BMI – body mass index, SBP – systolic blood pressure, DBP – diastolic blood pressure, LDL – low–density lipoproteins, HDL – high–density lipoproteins, GFR - glomerular filtration rate. *- presence of cholesterol-lowering therapy

### Sheet: Supplementary table S2
loadings	PC1	PC2	PC3	PC4	PC5	PC6
High salt consumption	-0.5016225	0.3531632	0.34350250	-0.45760333	0.11742261	-0.5314770
Low fish consumption	-0.3667446	-0.6459426	-0.07235195	0.44052457	0.06577645	-0.4946043
High sugar consumption	-0.4096359	0.2155576	-0.49582282	0.09933576	0.67490995	0.2729873
Low fruit and vegetables consumption	0.5642921	0.2008263	-0.46358037	-0.03923646	0.19509812	-0.6218792
Excessive red meat consumption	0.2681395	0.1928118	0.62641271	0.49460381	0.50267452	-0.0348904
Leptin levels	0.2361089	-0.5779804	0.15372482	-0.58352144	0.48542455	0.1021061
